# Disentangling the Shared and Differential Genetic Architecture Between COVID-19 and Other Respiratory Disorders: A Multi-Omics Genome-Wide Analysis

**DOI:** 10.64898/2026.03.21.26348591

**Authors:** Xiao Xue, Yu-Ping Lin, Yaning Feng, Hon-Cheong So

## Abstract

**Background:** A bidirectional relationship has been observed between COVID-19 and respiratory disorders, where respiratory comorbidities increase severity and COVID-19 induces respiratory sequelae. The underlying biological and genetic mechanisms remain unclear. While previous studies have identified overlapping genetic loci, few have systematically disentangled the genetic factors shared between these conditions versus those specific to COVID-19, particularly at a multi-omics level.

**Methods:** We developed and applied a unified analytical framework to compare three COVID-19 phenotypes with eight respiratory disorders (including asthma, COPD, IPF, and pneumonia). Utilizing the cofdr method for shared genetic signal analysis and DDx/mtCOJO for differentiation, we integrated genome-wide association statistics with multi-omics data (transcriptome, splicing, and proteome). This approach allowed for the simultaneous identification of shared genetic signals (concordant or discordant) and disease-specific variants across expression (TWAS), alternative splicing (spTWAS), and protein abundance (PWAS).

**Results:** We delineated a comprehensive atlas of 214 differential and numerous shared loci across 24 pairwise comparisons. The shared genetic architecture was characterized by pleiotropic effects in genes such as *ATP11A* (exhibiting opposing effects in COVID-19 vs. IPF) and *GSDMB* (shared with COPD). Crucially, differentiation analysis revealed that severe COVID-19 is genetically distinct from other respiratory infections (e.g., pneumonia and influenza) through dysregulated Type I/III interferon signaling and specific defects in alveolar epithelial and macrophage function, as well as GM-CSF/surfactant metabolism pathways. These findings provide direct genetic evidence supporting the use of GM-CSF modulators and interferon-lambda for COVID-19 treatment, therapies that have already entered clinical trials. Furthermore, multi-trait conditional analysis prioritized *FYCO1* and *HCN3* as potential COVID-19-specific risk genes. Splicing analysis underscored the critical role of alternative splicing in both shared and differential architectures, highlighting *IFNAR2* isoform regulation as a key discriminator between COVID-19 and other respiratory traits.

**Conclusion:** This study provides the first genome-wide, multi-omics map revealing the shared and differential genetic landscapes of COVID-19 and other respiratory phenotypes. By uncovering specific molecular mechanisms that distinguish COVID-19 pathology, specifically involving surfactant homeostasis and interferon pathways, our findings offer novel insights for targeted drug repurposing and precision risk stratification.
