## Supplementary material for "Disentangling the Shared and Differential Genetic Architecture Between COVID-19 and Other Respiratory Disorders: A Multi-Omics Genome-Wide Analysis": Supplementary_Table_1_LDSC intercepts for pairwise trait comparisons.xlsx

### Sheet: ST1 ldsc_intercept
ST1. LDSC intercepts for pairwise trait comparisons
	A2	B2	C2	Asthma	COPD	IPF	ILD	Influenza	Pneumonia.b	Pneumonia	Pneumonia
A2	1	0.6264	0.3192	0.0019	0.0053	0.0057	-0.0002	0.0099	0.0062	0.0093	0.0006
B2	0.6264	1	0.4708	0.0196	0.0149	-0.0009	0.0011	0.0111	0.0087	0.0128	0.0031
C2	0.3192	0.4708	1	0.0125	0.013	0.0096	0.01	0.0072	0.0077	0.0068	0.00328
Asthma	0.0019	0.0196	0.0125	1	0.2919	0.0244	0.0169	0.0241	0.0532	0.0729	0.0449107
COPD	0.0053	0.0149	0.013	0.2919	1	0.0988	0.0486	0.0221	0.0864	0.0917	0.02
IPF	0.0057	-0.0009	0.0096	0.0244	0.0988	1	0.4801	-0.007	0.0342	0.0398	0.0109
ILD	-0.0002	0.0011	0.01	0.0169	0.0486	0.4801	1	0.0076	0.0518	0.0622	0.0192
Influenza	0.0099	0.0111	0.0072	0.0241	0.0221	-0.007	0.0076	1	0.067	0.0922	0.0911
Pneumonia.b	0.0062	0.0087	0.0077	0.0532	0.0864	0.0342	0.0518	0.067	1	0.6321	0.0826
Pneumonia	0.0093	0.0128	0.0068	0.0729	0.0917	0.0398	0.0622	0.0922	0.6321	1	0.2073
Pneumonia.v	0.0006	0.0031	0.00328	0.0449107	0.02	0.0109	0.0192	0.0911	0.0826	0.2073	1
