## Supplementary material for "Disentangling the Shared and Differential Genetic Architecture Between COVID-19 and Other Respiratory Disorders: A Multi-Omics Genome-Wide Analysis": Supplementary_Table_3_Multi-trait colocalization analyses at SNP and gene level.xlsx

### Sheet: ST3.1
Table Contents
ST3.2 Genomic risk loci across multi-trait colocalization analyses
ST3.3 Genes identified by MAGMA-cofdr analysis across multi-trait colocalization analyses (Sig.Gene.MAGMA)
ST3.4 Genes identified by TWAS-cofdr analysis across multi-trait colocalization analyses (Sig.Gene.TWAS)

### Sheet: ST3.2.risk_loci
ST3.2 Genomic risk loci across multi-trait colocalization analyses
A1=non-effect allele; A2=effect allele; FRQ=effect allele frequency; BETA=effect size; SE=standard error of “BETA”; P=p-value; Z=z-scores;TT_cofdr=posterior possibility from co-fdr that the corresponding SNP in the "SNP" column is colocalized; chunkPPA_3_gwaspw=posteior possibility from gwas-pw that a defined LD-independent region contains a colocalized SNP; snpPPA_3_gwaspw=posterior possibility …
Comparisons	SNP	CHR	BP	A1	A2	FRQ_trait1	BETA_trait1	SE_trait1	P_trait1	Z_trait1	FRQ_trait2	BETA_trait2	SE_trait2	P_trait2	Z_trait2	FRQ_trait3	BETA_trait3	SE_trait3	P_trait3	Z_trait3	FRQ_trait4	BETA_trait4	SE_trait4	P_trait4	Z_trait4	FRQ_trait5	BETA_trait5	SE_trait5	P_trait5	Z_trait5	TT_cofdr	chunkPPA_3_gwaspw	snpPPA_3_gwaspw	posterior_prob_hyprcoloc	posterior_explained_by_snp_hyprcoloc	prop	LRT
A2_Asthma_ILD_IPF_COPD	rs13243708	7	99616291	T	C	0.3743	0.082675	0.013465	8.2463e-10	6.13999	0.3884	-0.012351	0.0049393	0.0124	-2.50056	0.389712	0.1383	0.0256	6.183e-08	5.40234	0.3854	0.12456	0.018821	3.637e-11	6.61814	0.3883	-0.025882	0.0066141	9.111e-05	-3.91316	0.979772	NA	NA	NA	NA	0.01532	0
A2_Asthma_ILD_IPF_COPD	rs62061855	17	44199670	G	A	0.1709	-0.11076	0.022977	1.4319e-06	-4.82047	0.1358	-0.0084203	0.0072388	0.2447	-1.16322	0.13476	-0.2357	0.0423	2.46e-08	-5.5721	0.1292	-0.16449	0.02871	1.008e-08	-5.72936	0.1432	0.026078	0.0099997	0.009111	2.60788	0.967517	NA	NA	NA	NA	0.01532	0
A2_Asthma_ILD_IPF_COPD	rs10978621	9	109514943	C	G	0.2259	-0.055971	0.015771	0.00038684	-3.54898	0.2642	0.012622	0.0051291	0.01386	2.46086	0.303821	0.1454	0.0283	2.86e-07	5.13781	0.280443	0.0822771	0.0179085	4.34178e-06	4.59431	0.2917	0.015138	0.0070784	0.03247	2.13862	0.965175	NA	NA	NA	NA	0.01532	0
A2_Asthma_ILD_IPF_COPD	rs11754421	6	7563564	A	T	0.3068	0.06431	0.022826	0.0048415	2.8174	0.3692	-0.014435	0.006301	0.02197	-2.29091	0.367002	0.1542	0.0312	7.405e-07	4.94231	0.3626	0.13193	0.023717	2.658e-08	5.56268	0.3713	-0.014351	0.0083136	0.08431	-1.72621	0.953405	NA	NA	NA	NA	0.01532	0
A2_Asthma_ILD_IPF_COPD	rs79508398	5	168736648	G	A	0.02567	0.12611	0.055764	0.023733	2.26149	0.02272	0.040235	0.015579	0.009805	2.58264	0.0259664	0.4045	0.0899	6.885e-06	4.49944	0.0262535	0.267609	0.0503938	1.0941e-07	5.31036	0.0239	-0.022309	0.0228	0.3279	-0.978465	0.941681	NA	NA	NA	NA	0.01532	0
A2_Asthma_ILD_IPF_COPD	rs34517439	1	78450517	C	A	0.1138	0.10988	0.022498	1.0394e-06	4.88399	0.1195	0.034133	0.0073669	3.6e-06	4.63329	0.124786	0.1579	0.0459	0.0005859	3.44009	0.118773	0.0740887	0.0256955	0.00393487	2.88334	0.1168	0.044731	0.010844	3.708e-05	4.12495	0.940711	NA	NA	NA	NA	0.01532	0
A2_Asthma_ILD_IPF_COPD	rs368688757	16	122350	C	T	0.0569	0.084091	0.034827	0.015754	2.41453	0.04423	-0.02631	0.012102	0.02971	-2.17402	0.0404122	0.2875	0.0648	9.06e-06	4.43673	0.04674	0.24409	0.048526	4.905e-07	5.03009	0.04304	-0.036785	0.018362	0.04514	-2.00332	0.937463	NA	NA	NA	NA	0.01532	0
A2_Asthma_ILD_IPF_COPD	rs2736099	5	1287340	A	G	0.6456	0.02237	0.014131	0.11343	1.58304	0.6437	-0.0087954	0.0046061	0.0562	-1.90951	0.667056	0.1729	0.0271	1.78e-10	6.38007	0.656249	0.138016	0.0161079	1.05137e-17	8.56818	0.648	-0.010067	0.0064798	0.1203	-1.5536	0.92558	NA	NA	NA	NA	0.01532	0
A2_Asthma_ILD_IPF_COPD	rs12280761	11	1313195	T	C	0.2217	0.050273	0.015762	0.0014253	3.18951	0.1877	-0.011027	0.0052417	0.03541	-2.10371	0.203558	-0.1302	0.0306	2.144e-05	-4.2549	0.208332	-0.0818504	0.0179412	5.06352e-06	-4.56214	0.1927	-0.0196	0.0074406	0.008434	-2.6342	0.914491	NA	NA	NA	NA	0.01532	0
A2_Asthma_ILD_IPF_COPD	rs149026128	1	150623904	T	A	0.1339	-0.065622	0.01945	0.00074122	-3.37388	0.1239	-0.020897	0.0067311	0.001906	-3.10454	0.142549	-0.1571	0.0436	0.0003194	-3.60321	0.125372	-0.109235	0.0225851	1.32077e-06	-4.8366	0.1174	-0.032811	0.0095152	0.0005642	-3.44827	0.914107	NA	NA	NA	NA	0.01532	0
B2_Asthma_ILD_IPF	rs72842488	11	1123888	C	T	0.09122	-0.020234	0.015476	0.19107	-1.30744	0.09247	-0.034202	0.008208	3.088e-05	-4.16691	0.109058	0.4225	0.0494	1.182e-17	8.55263	0.0964505	0.457115	0.0246684	1.17391e-76	18.5304	NA	NA	NA	NA	NA	0.890553	NA	NA	NA	NA	0.0117182	0
B2_Asthma_ILD_IPF	rs12112428	7	99623442	C	T	0.3002	-0.046059	0.0093547	8.4964e-07	-4.92362	0.2839	0.014443	0.005025	0.00405	2.87423	0.29734	-0.1744	0.0331	1.377e-07	-5.26888	0.288742	-0.113154	0.0175774	1.21485e-10	-6.43747	NA	NA	NA	NA	NA	0.881261	NA	NA	NA	NA	0.0117182	0
B2_Asthma_ILD_IPF	rs4642714	9	109508208	G	A	0.1931	-0.039584	0.010634	0.00019746	-3.7224	0.2478	0.013255	0.0051523	0.01009	2.57264	0.292286	0.1465	0.0287	3.246e-07	5.10453	0.264845	0.0794155	0.0176866	7.11755e-06	4.49014	NA	NA	NA	NA	NA	0.858973	NA	NA	NA	NA	0.0117182	0
B2_Asthma_ILD_IPF	rs17391694	1	78623626	C	T	0.1184	0.072874	0.014381	4.029e-07	5.06738	0.125	0.02922	0.0070691	3.573e-05	4.13348	0.137409	0.1561	0.0439	0.0003777	3.55581	0.11949	0.0584822	0.0247188	0.0179863	2.3659	NA	NA	NA	NA	NA	0.827919	NA	NA	NA	NA	0.0117182	0
B2_Asthma_ILD_IPF	rs4312181	13	40371091	G	A	0.548	0.027792	0.008696	0.0013935	3.19595	0.5861	0.020998	0.0043071	1.087e-06	4.87521	0.59799	0.0945	0.0261	0.0002959	3.62069	0.578406	0.0408909	0.0147353	0.00551957	2.77504	NA	NA	NA	NA	NA	0.814492	NA	NA	NA	NA	0.0117182	0
B2_Asthma_ILD_IPF	rs61638232	16	92288	G	C	0.08474	0.03988	0.018941	0.035248	2.10549	0.07624	-0.02252	0.0093865	0.01643	-2.39919	0.0867342	0.2524	0.0525	1.499e-06	4.80762	0.0849	0.13664	0.037715	0.0002913	3.62296	NA	NA	NA	NA	NA	0.811529	NA	NA	NA	NA	0.0117182	0
B2_Asthma_ILD_IPF	rs79508398	5	168736648	G	A	0.02289	0.15215	0.037467	4.8905e-05	4.06091	0.02272	0.040235	0.015579	0.009805	2.58264	0.0259664	0.4045	0.0899	6.885e-06	4.49944	0.0262535	0.267609	0.0503938	1.0941e-07	5.31036	NA	NA	NA	NA	NA	0.810076	NA	NA	NA	NA	0.0117182	0
B2_Asthma_ILD_IPF	rs647912	11	85456703	T	C	0.6309	0.030445	0.0084744	0.00032738	3.59258	0.6325	-0.011791	0.0043591	0.00683	-2.70492	0.624994	0.0997	0.0257	0.0001073	3.87938	0.635082	0.0408602	0.0149795	0.00637705	2.72774	NA	NA	NA	NA	NA	0.803586	NA	NA	NA	NA	0.0117182	0
C2_Asthma_ILD_IPF	rs13243708	7	99616291	T	C	0.3631	0.02491	0.0049332	4.4304e-07	5.04946	0.3884	-0.012351	0.0049393	0.0124	-2.50056	0.389712	0.1383	0.0256	6.183e-08	5.40234	0.3854	0.12456	0.018821	3.637e-11	6.61814	NA	NA	NA	NA	NA	0.866464	NA	NA	NA	NA	0.00722958	0
C2_Asthma_ILD_IPF	rs4642714	9	109508208	G	A	0.1903	-0.019644	0.0052344	0.00017488	-3.75287	0.2478	0.013255	0.0051523	0.01009	2.57264	0.292286	0.1465	0.0287	3.246e-07	5.10453	0.264845	0.0794155	0.0176866	7.11755e-06	4.49014	NA	NA	NA	NA	NA	0.820817	NA	NA	NA	NA	0.00722958	0

### Sheet: ST3.3 Sig.Gene.MAGMA
ST3.3 Genes identified by MAGMA-cofdr analysis across multi-trait colocalization analyses (Sig.Gene.MAGMA)
Comparisons=trait comparisons identifying the "Gene"; Gene=HGNC symbol of the colocalized gene; TT=posterior possibility that corresponding Gene is shared among traits; Z=z-scores of the Gene estimated by MAGMA; prop=the overall proportion of genes that are shared among traits; LRT=the p-value of the likelihood-ratio test indicating whether there is evidence of genetic overlap (i.e., shared genes…
Comparisons	Gene	TT	Z_trait1	Z_trait2	Z_trait3	Z_trait4	P_trait1	P_trait2	P_trait3	P_trait4	FDR_trait1	FDR_trait2	FDR_trait3	FDR_trait4	prop	LRT
B2_Asthma_ILD_IPF	TERT	0.990758	-1.58958	-1.08726	8.16071	6.2191	0.11193	0.27692	3.3307e-16	5e-10	0.605608	0.504352	6.00625e-12	3.6168e-07	0.0389167	4.3516e-24
B2_Asthma_ILD_IPF	LRRC37A	0.906764	5.54968	1.14977	-5.07052	4.91022	2.862e-08	0.25024	3.9672e-07	9.0972e-07	1.28604e-05	0.478738	0.000794895	0.000329028	0.0389167	4.3516e-24

### Sheet: ST3.4 Sig.Gene.TWAS
ST3.4 Genes identified by TWAS-cofdr analysis across multi-trait colocalization analyses (Sig.Gene.TWAS)
Comparisons=trait comparisons identifying the "Gene"; Gene=HGNC symbol of the colocalized gene; tissue=the prediction model trained on the expression data of every single tissue in GTEx v8 ("smultixcan" refers to gene-based z-scores from MultiXcan analyses across multi-tissue models); TT=posterior possibility that corresponding Gene is shared among traits; Z=z-scores of the Gene estimated by TWAS…
Comparisons	Gene	tissue	TT	Z_trait1	Z_trait2	Z_trait3	Z_trait4	P_trait1	P_trait2	P_trait3	P_trait4	FDR_trait1	FDR_trait2	FDR_trait3	FDR_trait4	prop	LRT
B2_Asthma_ILD_IPF	DLG2	Skin_Sun_Exposed_Lower_leg	0.924487	2.08511	-2.21173	4.4881	4.24522	0.0370596	0.0269856	7.18628e-06	2.18381e-05	0.550323	0.214067	0.0245699	0.00881937	0.0174674	2.7746e-11
C2_Asthma_ILD_IPF	DLG2	Prostate	0.924114	-3.21757	2.55342	-4.24055	-3.45988	0.00129283	0.010667	2.22972e-05	0.000540424	0.217458	0.132343	0.141387	0.110778	0.0172473	1.1111e-08
C2_Asthma_ILD_IPF	DLG2	Skin_Sun_Exposed_Lower_leg	0.917665	2.6614	-2.21173	4.4881	4.24522	0.00778173	0.0269856	7.18628e-06	2.18381e-05	0.420151	0.214067	0.0245699	0.00881937	0.018602	2.09278e-10
C2_Asthma_ILD_IPF	TMEM126B	Skin_Sun_Exposed_Lower_leg	0.915026	-2.6614	2.21173	-4.4881	-4.24522	0.00778173	0.0269856	7.18628e-06	2.18381e-05	0.420151	0.214067	0.0245699	0.00881937	0.018602	2.09278e-10
C2_Asthma_ILD_IPF	DLG2	Brain_Hypothalamus	0.903904	-3.10527	2.62679	-4.17951	-3.32016	0.00190104	0.0086195	2.92137e-05	0.000899648	0.304255	0.114644	0.175063	0.128864	0.0143194	4.14661e-06
