## Supplementary material for "Disentangling the Shared and Differential Genetic Architecture Between COVID-19 and Other Respiratory Disorders: A Multi-Omics Genome-Wide Analysis": A2_Asthma.xlsx

### Sheet: T1.sig_snps
Table 1. Significantly colocalized SNPs detected by co-fdr at posterior possibility threshold 0.9

### Sheet: T2.risk_loci
Table 2. Identification of genomic risk loci

### Sheet: T3.GWAS_catalog
Table 3. GWAS catalog annotations for SNPs in LD with independent significant SNPs in the genomic risk loci

### Sheet: T4.candidate_snps
Table 4. Functional annotations of candidate SNPs in LD of independent significant SNPs at r2 theshold 0.05

### Sheet: T5.annov_enrichment
Table 5. Enrichment test of functional consequences of candidate SNPs on genes

### Sheet: T6.mapping_genes
Table 6. Gene mapping results based on positional, eQTL and chromatin interaction

### Sheet: T7.commonLoci_cofdr_gwaspw_hypr
Table 7.Significantly colocalized SNPs detected by cofdr, gwas-pw and hyprcoloc

### Sheet: T8.gene_based_cofdr
Table 8. Gene-based co-fdr analysis to detect genes associated with both traits using MAGMA, PrediXcan or FUSION

### Sheet: T9.sig_gene_GSEA
Table 9. Enrichment of prioritized genes in Gene Sets

### Sheet: F1.sig_gene_DEG
F1. Enrichment of prioritized genes in DEG Sets
