## Supplementary material for "Disentangling the Shared and Differential Genetic Architecture Between COVID-19 and Other Respiratory Disorders: A Multi-Omics Genome-Wide Analysis": Summary_A2_B2_C2_respiratory.xlsx

### Sheet: T1.sig_snps
Table 1. Significantly colocalized SNPs detected by co-fdr at posterior possibility threshold 0.9 across all pairwise trait comparisons

### Sheet: T2.risk_loci
Table 2. Identification of genomic risk loci across all pairwise trait comparisons

### Sheet: T3.commonLoci_cofdr_gwaspw_hypr
Table 3. Significantly colocalized SNPs detected by cofdr, gwas-pw and hyprcoloc across all pairwise trait comparisons

### Sheet: T4.gene_based_cofdr
Table 4. Gene-based co-fdr analysis to detect genes associated with both traits using MAGMA, PrediXcan or FUSION across all pairwise trait comparisons

### Sheet: T5.sig_gene_GSEA
Table 5. Enrichment of prioritized genes in Gene Sets across all pairwise trait comparisons
