## Supplementary material for "Disentangling the Shared and Differential Genetic Architecture Between COVID-19 and Other Respiratory Disorders: A Multi-Omics Genome-Wide Analysis": Summary_A2_B2_C2_respiratory.xlsx

### Sheet: T1.sig_snps
Table 1. Significantly colocalized SNPs detected by co-fdr at posterior possibility threshold 0.9 across all multiple trait comparisons

### Sheet: T2.risk_loci
Table 2. Identification of genomic risk loci across all multiple trait comparisons

### Sheet: T3.commonLoci_cofdr_hypr
Table 3. Significantly colocalized SNPs detected by cofdr and hyprcoloc across all multiple trait comparisons

### Sheet: T4.Validated.Gene
Table 4. Gene-based co-fdr analysis to detect genes associated with both traits using MAGMA, PrediXcan or FUSION across all multiple trait comparisons

### Sheet: T5.Sig.Gene.MAGMA
Table 5. Gene-based co-fdr analysis to detect genes associated with both traits using MAGMA results only across all multiple trait comparisons

### Sheet: T6.Sig.Gene.TWAS
Table 6. Gene-based co-fdr analysis to detect genes associated with both traits using TWAS results only across all multiple trait comparisons

### Sheet: T7.Sig.Gene.spTWAS
Table 7. Gene-based co-fdr analysis to detect genes associated with both traits using spTWAS results only across all multiple trait comparisons

### Sheet: T8.Sig.Gene.PWAS
Table 8. Gene-based co-fdr analysis to detect genes associated with both traits using PWAS results only across all multiple trait comparisons
