## Supplementary material for "Disentangling the Shared and Differential Genetic Architecture Between COVID-19 and Other Respiratory Disorders: A Multi-Omics Genome-Wide Analysis": Figures_A2_respiratory.xlsx

### Sheet: F1.SNP_Manhattan
F1. Manhattan plot of the input GWAS summary statistics

### Sheet: F2.Gene_Manhattan
F2. Manhattan plot of the gene-based test as computed by MAGMA based on input GWAS summary statistics

### Sheet: F3.MAGMA_Tissue_Enrichment
F3. MAGMA tissue enrichment analysis across 53 tissue types

### Sheet: F4.SNP_Annot
F4. Functional consequences of SNPs on genes
