## Supplementary material for "Disentangling the Shared and Differential Genetic Architecture Between COVID-19 and Other Respiratory Disorders: A Multi-Omics Genome-Wide Analysis": Summary_A2_B2_C2_respiratory.xlsx

### Sheet: T1.sig_snps
Table 1. Significantly differentiated SNPs detected by DDx at p-value threshold 5e-8 across all pairwise trait comparisons

### Sheet: T2.risk_loci
Table 2. Identification of genomic risk loci across all pairwise trait comparisons

### Sheet: T3.commonLoci_ddx_ccgwas
Table 3. Significantly differentiated loci detected by DDx and CCGWAS across all pairwise trait comparisons

### Sheet: T4.commonGene_ddx_ccgwas
Table 4. Results summary of validated differential genes across all pairwise comparisons

### Sheet: T5.magma_gene_set
Table 5. Gene set analysis based on DDx-derived GWAS using MAGMA across all pairwise trait comparisons

### Sheet: T6.magma_tissue
Table 6. Tissue enrichment analysis based on DDx-derived GWAS using MAGMA across all pairwise trait comparisons

### Sheet: T7.magma_cell_type
Table 7. Significant cell types based on DDx-derived GWAS using MAGMA per dataset cell type analysis across all pairwise trait comparisons
