## Supplementary material for "Disentangling the Shared and Differential Genetic Architecture Between COVID-19 and Other Respiratory Disorders: A Multi-Omics Genome-Wide Analysis": A2_respiratory.xlsx

### Sheet: F1.SNP_Manhattan
F1. Manhattan plot of the input GWAS summary statistics
Genome wide significance (red dashed line in the plot) was defined at P = 5e-8
		A2_respiratory

### Sheet: F2.Gene_Manhattan
F2. Manhattan plot of the gene-based test as computed by MAGMA based on input GWAS summary statistics
Genome wide significance (red dashed line in the plot) was defined at P = 0.05/number of tested genes
		A2_respiratory

### Sheet: F3.MAGMA_Tissue_Enrichment
F3. MAGMA tissue enrichment analysis across 53 tissue types
Significantly enriched tissues (highlighted in red) were defined at P = 0.05/53 = 9.43e-4
			A2_respiratory

### Sheet: F4.SNP_Annot
F4. Functional consequences of SNPs on genes
		A2_respiratory
