## Supplementary material for "Disentangling the Shared and Differential Genetic Architecture Between COVID-19 and Other Respiratory Disorders: A Multi-Omics Genome-Wide Analysis": B2_respiratory.xlsx

### Sheet: T1.sig_snps
Table 1. Significant SNPs detected by mtCOJO at p-value threshold 5e-08

### Sheet: T2.risk_loci
Table 2. Identification of genomic risk loci

### Sheet: T3.GWAS_catalog
Table 3. GWAS catalog annotations for SNPs in LD with independent significant SNPs in the genomic risk loci

### Sheet: T4.candidate_snps
Table 4. Functional annotations of candidate SNPs in LD of independent significant SNPs at r2 theshold 0.05

### Sheet: T5.annov_enrichment
Table 5. Enrichment test of functional consequences of candidate SNPs on genes

### Sheet: T6.mapping_genes
Table 6. Gene mapping results based on positional, eQTL and chromatin interaction

### Sheet: T7.gene_mtcojo
Table 7. Results summary of MAGMA/TWAS/spTWAS/PWAS-mtCOJO

### Sheet: T8.magma_gene_set
Table 8. Gene set analysis based on mtCOJO-derived GWAS using MAGMA

### Sheet: T9.magma_tissue
Table 9. Tissue enrichment analysis based on mtCOJO-derived GWAS using MAGMA

### Sheet: T10.magma_cell_type
Table 10. Significant cell types based on mtCOJO-derived GWAS using MAGMA per dataset cell type analysis
