## Supplementary material for "Disentangling the Shared and Differential Genetic Architecture Between COVID-19 and Other Respiratory Disorders: A Multi-Omics Genome-Wide Analysis": Summary_A2_B2_C2_respiratory.xlsx

### Sheet: T1.sig_snps
Table 1.Significant SNPs detected by mtCOJO at p-value threshold 5e-08across all multi-trait comparisons

### Sheet: T2.risk_loci
Table 2. Identification of genomic risk loci across all multi-trait comparisons

### Sheet: T3.validate_gene_mtcojo
Table 3. Results summary of validated genes associated with conditional traits across all multi-trait comparisons

### Sheet: T4.magma_gene_set
Table 4. Gene set analysis based on mtCOJO-derived GWAS using MAGMA across all multi-trait comparisons

### Sheet: T5.magma_tissue
Table 5. Tissue enrichment analysis based on mtCOJO-derived GWAS using MAGMA across all multi-trait comparisons

### Sheet: T6.magma_cell_type
Table 6. Significant cell types based on mtCOJO-derived GWAS using MAGMA per dataset cell type analysis across all multi-trait comparisons
